# Association of Eicosanoids and Lung Function in MESA Lung and Framingham Heart Studies

**DOI:** 10.1101/2025.09.08.25335345

**Authors:** Mythri Ambatipudi, Jenna N. McNeill, Athar Roshandelpoor, Mona Alotaibi, Louisa A Mounsey, Eric A Hoffman, George O’Connor, Seung Hoan Choi, Norrina Allen, R Graham Barr, Mohit Jain, Susan Cheng, Jennifer E. Ho

**Author notes:** **Corresponding author:** Jennifer E. Ho, MD, Beth Israel Deaconess Medical Center 330 Brookline Avenue, E/CLS 945, Boston, MA 02215-5491.

## Abstract

**Introduction:** Eicosanoids are bioactive lipids with roles in airway remodeling, smooth muscle hypertrophy, emphysema and pulmonary fibrosis via inflammatory pathways. Specific eicosanoids have been associated with diseases like asthma and pulmonary fibrosis, yet their broader associations with lung function remain unclear. We investigated associations of eicosanoids and related metabolites with early changes in lung function and structure.

**Methods:** We comprehensively profiled >250 eicosanoids and eicosanoid-related metabolites using directed non-targeted mass spectrometry in the Multi-Ethnic Study of Atherosclerosis (MESA) Lung Study with independent validation in the Framingham Heart Study (FHS). We performed cross-sectional analysis of associations between metabolites and lung function as assessed by spirometry and quantitative computed tomography (CT) measures.

**Results:** Among 3384 MESA Lung participants (mean age 63±10 years, 51% women), 51 metabolites were associated with lung function (22 with % predicted FEV_1_, 18 with % predicted FVC, and 25 with FEV_1_/FVC), with 24 validated in FHS. Of these, 27 were associated with obstructive physiology, including linoleic acid derivatives (9-HODE) and other long-chain fatty acids (LCFAs, hydroxyhexadecanoic and hydroxyoctadecanoic acids) associated with higher odds. Fourteen metabolites were associated with restrictive physiology, including LTB3 and its analog associated with lower odds, and omega-3 fatty acids (EPA, stearidonic acid) associated with higher odds.

**Conclusions:** Specific eicosanoids and eicosanoid-related metabolites including linoleic acid derivatives and LCFAs were associated with obstructive, and leukotrienes and omega-3 fatty acids with restrictive physiology. These findings highlight bioactive lipids involved in pro- and anti-inflammatory pathways as potential influencers of lung function and may be future therapeutic targets.

**Take Home Message:** We identified eicosanoid metabolites associated with pulmonary function testing measurements and several that are associated with altered odds of obstructive and restrictive lung physiologies in a cohort MESA participants, with validation in FHS.
