## Supplementary Table 1 for "Association of Eicosanoids and Lung Function in MESA Lung and Framingham Heart Studies"

### Sheet: Sheet1
					MESA												FHS
					PPFEV1				PPFVC				FEV1/FVC				PPFEV1				PPFVC				FEV1/FVC				DLCO
Putative metabolite ID	MESA m/z	MESA retention time (min)	FHS m/z	FHS retention time (min)	coef	SE	p	FDR q	coef	SE	p	FDR q	coef	SE	p	FDR q	coef	SE	p	FDR q	coef	SE	p	FDR q	coef	SE	p	FDR q	coef	SE	p	FDR q
	265.181	3.6075	265.18	3.52117	-0.790723	0.334246	0.0180538	0.166888	-0.220896	0.297239	0.457438	0.70804	-0.00516585	0.00151267	0.000645361	0.0266296	-1.99961	0.402852	7.49588e-07	4.53945e-06	-1.23127	0.340155	0.000302129	0.00131214	-0.00627993	0.00168721	0.000202973	0.000834444	-0.223427	0.0999252	0.0254696	0.0588427
	269.212	4.5325	269.212	4.41225	-1.0283	0.470609	0.0289552	0.218278	-0.268999	0.418462	0.520381	0.751342	-0.00673538	0.00213006	0.00158076	0.0495727	-2.07	0.413208	5.92696e-07	4.38595e-06	-1.2581	0.348947	0.00031917	0.00131214	-0.0068302	0.00173004	8.14968e-05	0.000376923	-0.327983	0.102513	0.00139943	0.00664402
	269.212	4.70517	269.212	4.57567	-1.02935	0.410165	0.0121344	0.138069	-0.29619	0.364786	0.416876	0.67845	-0.00666157	0.0018561	0.000336755	0.0176011	-2.80637	0.420417	3.17581e-11	1.17505e-09	-1.99587	0.3551	2.16581e-08	8.0135e-07	-0.00726559	0.00176799	4.12243e-05	0.000270927	-0.548594	0.104612	1.74254e-07	4.70933e-06
	269.212	5.00117	269.212	4.85317	-0.501749	0.443256	0.257732	0.549961	0.285855	0.393925	0.4681	0.713989	-0.00694148	0.0020046	0.000541416	0.0249688	-2.03055	0.411306	8.58814e-07	4.53945e-06	-1.3063	0.347181	0.000172926	0.00106638	-0.00606578	0.00172313	0.000440703	0.00148237	-0.348389	0.102158	0.000662283	0.00408408
9-HODE	295.228	4.736	295.228	4.63733	-1.12566	0.325701	0.00055493	0.0355815	-0.384976	0.289865	0.184229	0.479851	-0.0067667	0.00147331	4.53552e-06	0.00071117	-1.69085	0.400076	2.48085e-05	7.64929e-05	-0.877788	0.337779	0.00942533	0.0268259	-0.00706146	0.00167119	2.49058e-05	0.000230379	-0.319656	0.100148	0.00143654	0.00664402
	297.241	4.588	297.24	4.477	-1.4535	0.493119	0.00322537	0.0647918	-1.43698	0.438052	0.00104737	0.0493657	-0.00146187	0.0022365	0.513388	0.884608	-0.133647	0.409211	0.744007	0.786522	0.224195	0.344526	0.515292	0.622472	-0.00250562	0.00170848	0.142646	0.219912	-0.0413485	0.100035	0.679404	0.785561
	299.259	5.56233	299.259	5.46058	-0.965566	0.329988	0.0034562	0.0647918	-0.061518	0.293607	0.834051	0.917106	-0.00785725	0.00149045	1.43814e-07	5.6375e-05	-1.89955	0.404004	2.75229e-06	1.1315e-05	-0.691988	0.341671	0.0429669	0.0836724	-0.00946897	0.00168369	2.1248e-08	3.93088e-07	-0.104225	0.100807	0.301305	0.464513
	299.259	5.63017	299.259	5.46058	-0.834781	0.37683	0.0268093	0.212308	0.0790693	0.335099	0.81348	0.906935	-0.00769795	0.00170296	6.39074e-06	0.000835057	-1.89955	0.404004	2.75229e-06	1.1315e-05	-0.691988	0.341671	0.0429669	0.0836724	-0.00946897	0.00168369	2.1248e-08	3.93088e-07	-0.104225	0.100807	0.301305	0.464513
	311.223	3.0525	311.223	3.00933	1.51832	0.338451	7.50127e-06	0.00196033	1.21433	0.300923	5.5754e-05	0.0187241	0.00248042	0.00153715	0.106698	0.571695	0.7608	0.412615	0.0653506	0.105129	0.240341	0.347668	0.48946	0.622472	0.00387733	0.00172285	0.024522	0.0504063	0.096934	0.101004	0.337326	0.48004
	315.254	4.0145	315.254	3.922	0.803682	0.343785	0.0194596	0.173367	1.16848	0.305066	0.000130386	0.0207003	-0.0024841	0.00155795	0.110926	0.571695	0.296981	0.396347	0.453767	0.541593	0.374167	0.333664	0.262255	0.388137	-0.000373283	0.00165582	0.821661	0.857809	-0.0419191	0.0969989	0.665673	0.785561
HETrE	321.244	5.661	321.243	5.4945	-1.08618	0.338916	0.00136408	0.0486107	-0.522025	0.301493	0.0834625	0.316109	-0.0049757	0.00153515	0.00120216	0.0409779	-1.80454	0.40399	8.37663e-06	3.09935e-05	-1.23302	0.340727	0.000303215	0.00131214	-0.00497404	0.00169221	0.00332589	0.00878985	-0.176466	0.0995281	0.0763814	0.141306
	333.208	3.46567	333.207	3.39475	1.29749	0.337115	0.000120936	0.0158022	1.33467	0.299334	8.51635e-06	0.00667682	-0.000342846	0.00153045	0.822758	0.943044	1.91243	0.399416	1.80563e-06	8.35105e-06	1.58921	0.336355	2.46141e-06	3.03574e-05	0.00280091	0.00167667	0.0949711	0.15278	0.0553305	0.0984834	0.5743	0.758897
	333.207	3.78633	333.209	3.69383	1.26563	0.376547	0.000785011	0.0410299	1.05615	0.33467	0.00161502	0.053258	0.00191373	0.00170825	0.262674	0.715638	1.44932	0.395942	0.000258217	0.00068243	1.0884	0.333605	0.00112249	0.00377565	0.00359436	0.00165745	0.0302277	0.0588645	0.244992	0.101212	0.0155877	0.042807
12-HpETE	335.219	4.97033	335.22	4.84083	0.812436	0.333762	0.0149782	0.15055	0.965524	0.296373	0.00113416	0.0493989	-0.00116104	0.00151308	0.442935	0.845775	-0.165338	0.397675	0.677629	0.783508	-0.119647	0.334843	0.720887	0.808267	-0.000469379	0.00166119	0.777546	0.846153	-0.21769	0.0983827	0.0270358	0.0588427
15-HpETE	335.223	4.55717	335.223	4.45233	0.869559	0.363081	0.0166782	0.160108	1.16058	0.322285	0.000321532	0.0262886	-0.00172149	0.00164582	0.295647	0.748234	0.599565	0.404548	0.138479	0.20495	0.555138	0.340588	0.103269	0.18195	0.000353031	0.00169076	0.834625	0.857809	-0.0287819	0.0990072	0.771308	0.834945
	337.239	3.00933	337.238	2.94458	1.07749	0.308233	0.000479033	0.034142	0.812007	0.27404	0.0030673	0.0707283	0.00213275	0.0013983	0.127295	0.576641	0.937554	0.396919	0.0182667	0.0307212	0.21453	0.334628	0.52153	0.622472	0.00511486	0.00165639	0.00204259	0.00581353	0.183336	0.0966098	0.0578856	0.112725
			337.238	3.00933													0.142042	0.395894	0.719791	0.786522	-0.0980903	0.333343	0.768588	0.836404	0.00128022	0.00165352	0.438881	0.57995	0.013186	0.0965745	0.891411	0.891411
4-HDoHE	343.23	5.43283	343.226	5.2725	-0.711353	0.327189	0.0297658	0.220155	-0.988436	0.290442	0.000673913	0.0390005	0.0014393	0.00148293	0.331832	0.771976	1.37984	0.445233	0.00196749	0.00383143	0.925568	0.375207	0.013714	0.0362441	0.00382712	0.00186227	0.0399988	0.0672707	0.287244	0.109851	0.00899625	0.0277384
	349.203	1.184	349.202	1.221	0.644341	0.320793	0.0446618	0.259369	0.933105	0.28477	0.00106115	0.0493657	-0.00207978	0.00145355	0.152572	0.611561	1.0017	0.396365	0.0115722	0.0203891	0.795458	0.333794	0.0172601	0.039914	0.00184204	0.00165778	0.266637	0.379445	-0.0259078	0.097182	0.789813	0.834945
			349.201	1.1655													0.426061	0.408244	0.296775	0.394617	0.472617	0.34367	0.16922	0.261328	-0.000519053	0.00170572	0.760929	0.846153	-0.206575	0.100463	0.0398942	0.0820047
Hydroxyhexadecanoic acid isomer 2	353.231	4.921	353.231	4.77917	-0.785177	0.567488	0.166574	0.450325	0.12088	0.504415	0.810621	0.906935	-0.00838711	0.00256719	0.00109787	0.0391239	-1.37128	0.411984	0.00088885	0.00193456	-0.90653	0.347251	0.00910507	0.0268259	-0.00450858	0.00172271	0.0089329	0.0220345	-0.317061	0.101984	0.00190503	0.00783181
Hydroxyhexadecanoic acid isomer 1	353.231	4.62192	353.232	4.514	-1.648	0.47914	0.000589999	0.0355815	-0.673677	0.426367	0.114193	0.372605	-0.00895821	0.00216868	3.70564e-05	0.00415031	-2.68652	0.429987	5.05492e-10	9.3516e-09	-1.89834	0.363074	1.88432e-07	3.48598e-06	-0.00739448	0.00180588	4.39341e-05	0.000270927	-0.46074	0.107077	1.77026e-05	0.000218332
Maresin 1	359.223	3.36083	359.223	3.3115	1.07949	0.31842	0.00070672	0.0395763	0.777242	0.283119	0.00607854	0.0951823	0.00232254	0.0014443	0.107915	0.571695	-0.0951202	0.411016	0.817007	0.839701	0.0771986	0.346073	0.823503	0.865747	-0.0012492	0.00171668	0.466889	0.595687	-0.0376316	0.100223	0.707346	0.793085
EPA	361.238	6.32083	361.239	6.19133	-0.987907	0.316025	0.00178716	0.057391	-1.06425	0.280627	0.000151859	0.0207003	-0.000290518	0.00143362	0.839424	0.94845	0.355329	0.408259	0.384211	0.47386	0.309284	0.343746	0.368362	0.488457	0.000770423	0.00170559	0.651531	0.777634	0.282838	0.10088	0.0051024	0.0171626
			361.239	6.27767													0.138402	0.401613	0.73042	0.786522	0.0260052	0.338165	0.93871	0.93871	0.0007071	0.00167758	0.673435	0.778659	0.150681	0.0995352	0.130228	0.229449
	375.22	3.59825	375.219	3.478	-1.84888	0.398344	3.59464e-06	0.00196033	-1.40853	0.354276	7.16482e-05	0.0187241	-0.0036258	0.00180917	0.0451376	0.372504	0.487179	0.451839	0.281067	0.394617	0.709376	0.380228	0.0622336	0.115132	-0.00153494	0.00188764	0.416226	0.570384	0.111323	0.11098	0.315941	0.467593
			375.22	3.5335													-0.0716181	0.40263	0.858838	0.858838	0.141662	0.339	0.676077	0.781714	-0.00215803	0.00168118	0.199414	0.295133	0.0720753	0.0988062	0.465808	0.638329
11-HOME	379.247	4.958	379.247	4.83467	-1.31112	0.443308	0.0031225	0.0647918	-0.515516	0.394345	0.191211	0.487689	-0.00686215	0.00200718	0.000636598	0.0266296	-1.73322	0.430313	5.83749e-05	0.000166144	-1.27316	0.362666	0.000456955	0.00169073	-0.00437995	0.00180204	0.015162	0.0329997	-0.377238	0.106648	0.000413915	0.00306297
HOME	379.252	5.52842	379.247	5.39583	-1.03784	0.404073	0.0102591	0.125674	-0.196042	0.359404	0.58547	0.790032	-0.00662883	0.00182855	0.000293096	0.0174439	-1.43216	0.400807	0.000360894	0.000890205	-0.361139	0.338442	0.286069	0.407099	-0.00837517	0.00166917	5.68918e-07	7.01666e-06	-0.0446701	0.100939	0.658145	0.785561
	379.252	4.0145	379.249	3.91583	1.17028	0.399627	0.00342993	0.0647918	1.16234	0.354996	0.00107043	0.0493657	0.000901218	0.00181249	0.619062	0.928096	0.694047	0.408359	0.0893598	0.137763	0.782873	0.343641	0.0228199	0.0496668	0.00010793	0.001707	0.949591	0.949591	0.108281	0.100504	0.281444	0.452758
Hydroxyoctadecanoic acid isomer 1	381.262	5.54383	381.262	5.42667	-1.29913	0.402464	0.00125904	0.047498	-0.297349	0.358157	0.406474	0.676594	-0.00875273	0.00181958	1.57425e-06	0.000411404	-1.70168	0.402382	2.45155e-05	7.64929e-05	-0.467436	0.340134	0.16951	0.261328	-0.00971413	0.00167437	7.60029e-09	2.81211e-07	-0.0431695	0.100819	0.668563	0.785561
Hydroxyoctadecanoic acid isomer 2	381.262	6.0125	381.262	5.846	-1.25222	0.48561	0.00996142	0.123964	-0.327588	0.431912	0.448229	0.702062	-0.00868466	0.00219672	7.86373e-05	0.00602435	-2.14341	0.424152	4.72935e-07	4.37465e-06	-1.35071	0.35812	0.000166807	0.00106638	-0.00705317	0.00177598	7.39337e-05	0.000376923	-0.316102	0.10577	0.0028382	0.0105013
Hydroxyoctadecanoic acid isomer 3	381.262	5.81517	381.262	5.65483	-1.22852	0.454621	0.00692155	0.104356	-0.319247	0.404387	0.4299	0.683654	-0.00798791	0.00205691	0.000104995	0.00685968	-2.12075	0.399978	1.26878e-07	1.56482e-06	-1.45504	0.337561	1.70718e-05	0.000157914	-0.00595467	0.00167711	0.000393162	0.0014547	-0.42261	0.100122	2.54541e-05	0.000235451
	393.228	3.034	393.23	3.01242	1.50034	0.458126	0.00106769	0.047498	1.27887	0.407146	0.00169828	0.053258	0.00179445	0.00207832	0.387974	0.809158	0.421073	0.405017	0.298629	0.394617	-0.0678521	0.341109	0.842348	0.865747	0.00354191	0.00169044	0.036272	0.0639079	0.108273	0.0981564	0.270135	0.452758
	411.23	1.86542	411.239	1.8315	-1.20348	0.370436	0.00117045	0.047498	-0.536556	0.329565	0.103604	0.360276	-0.00527171	0.00167816	0.00169646	0.0511548	-1.52531	0.444592	0.000613839	0.0014195	-0.761838	0.375046	0.042353	0.0836724	-0.00629875	0.00185726	0.000708631	0.00218494	-0.568086	0.109822	2.54558e-07	4.70933e-06
			411.23	1.87467													0.396932	0.402919	0.324672	0.414236	0.30444	0.339268	0.369643	0.488457	0.000968295	0.00168332	0.5652	0.697081	0.0145075	0.0995339	0.884131	0.891411
	417.226	2.91683	417.229	2.87983	1.01049	0.341395	0.00309937	0.0647918	1.02925	0.303239	0.000696438	0.0390005	0.000100538	0.00154848	0.948236	0.985374	1.2971	0.396017	0.00107303	0.00220567	0.802384	0.333849	0.0163312	0.039914	0.0035316	0.00165674	0.0331553	0.0613373	0.226541	0.0976779	0.0204848	0.0505291
	419.241	3.00933	419.242	2.97233	1.28863	0.361234	0.000365783	0.0318638	0.912665	0.32122	0.00452125	0.0862563	0.00297588	0.00163863	0.0694489	0.465367	1.08261	0.395315	0.00622431	0.011515	0.518243	0.333269	0.120095	0.201978	0.00417511	0.00165175	0.0115568	0.0267251	0.231531	0.0962085	0.0161973	0.042807
	341.27	4.71133			-1.54034	0.339192	5.79289e-06	0.00196033	-0.323586	0.302294	0.284501	0.577432	-0.00980595	0.00153178	1.75366e-10	1.37487e-07
	299.259	5.81517			-1.26038	0.38134	0.000959458	0.0470134	-0.356047	0.339364	0.294181	0.582419	-0.00810191	0.00172448	2.73199e-06	0.000535471
	367.21	3.36083			-1.27119	0.446592	0.00444859	0.0811092	-0.260992	0.397305	0.511287	0.742312	-0.00821039	0.00202039	4.94112e-05	0.00484229
	299.259	6.0125			-0.943024	0.377209	0.0124672	0.138069	-0.192625	0.33549	0.565899	0.783603	-0.00681311	0.00170617	6.65988e-05	0.0058015
	381.263	5.63633			-1.01417	0.49892	0.0421601	0.259098	0.0199875	0.44362	0.964066	0.984602	-0.00888027	0.00225612	8.45254e-05	0.00602435
	401.21	1.74517			1.34425	0.3737	0.000326427	0.0318638	0.653963	0.332526	0.0493069	0.247795	0.00610973	0.00169274	0.000311499	0.0174439
Stearidonic Acid	335.216	6.0125			0.416982	0.333096	0.210717	0.503015	-0.108396	0.296055	0.714287	0.860421	0.00523314	0.00150645	0.0005197	0.0249688
6-HOME	297.243	5.35883			-0.649357	0.360872	0.0720453	0.309907	-0.0582793	0.320829	0.855867	0.923465	-0.00553414	0.00163263	0.000707862	0.0277482
	377.234	2.4235			0.376101	0.338382	0.266447	0.559181	1.02383	0.300217	0.000656691	0.0390005	-0.00505446	0.00153055	0.000968877	0.0361714
Hydroxyhexadecenoic/Oxohexadecanoic acid	351.215	4.70517			-1.44175	0.483129	0.00286397	0.0647918	-0.680408	0.429726	0.113437	0.372605	-0.00696566	0.00218805	0.00146853	0.0479719
LTB3 analog	337.239	4.5695			1.37969	0.327746	2.62611e-05	0.00514718	0.915903	0.291582	0.0016977	0.053258	0.00372886	0.00148717	0.0122114	0.180636
	267.197	3.94667			-1.53995	0.371412	3.46515e-05	0.00543335	-1.21098	0.330225	0.000249151	0.0262886	-0.0034424	0.00168571	0.0412196	0.367229
	295.228	6.216			1.17809	0.365305	0.00127227	0.047498	0.732365	0.324873	0.0242415	0.17122	0.00335526	0.00165631	0.0428715	0.371287
LTB3	337.24	4.84083			0.664168	0.307949	0.0310972	0.222407	0.932905	0.273357	0.000650785	0.0390005	-0.0017554	0.00139558	0.208541	0.664356
	299.187	3.1635			1.17701	0.360583	0.00110898	0.047498	0.958199	0.320499	0.00281304	0.0682586	0.00187456	0.00163566	0.251852	0.708018
	397.179	1.48617			1.65844	0.455835	0.000278692	0.0312136	1.4675	0.405065	0.000295729	0.0262886	0.00213343	0.00206861	0.302459	0.748234
	323.223	4.54483			1.18298	0.337324	0.000459298	0.034142	1.13326	0.299658	0.000158421	0.0207003	0.000946209	0.00153074	0.536528	0.896156
	349.239	5.34958			1.16709	0.369361	0.00159336	0.0543128	1.17783	0.328073	0.000335314	0.0262886	-0.00016586	0.00167564	0.921158	0.969379
