## Supplementary Table 2 for "Association of Eicosanoids and Lung Function in MESA Lung and Framingham Heart Studies"

### Sheet: Sheet1
			PPFEV1				PPFVC				FEV1/FVC
Putative Metabolite ID	m/z	Retention time, min	coef	SE	p	FDR q	coef	SE	p	FDR q	coef	SE	p	FDR q
	267.197	3.94667	-1.46513	0.369725	7.56583e-05	0.014829	-1.20104	0.330428	0.000282432	0.0253828	-0.00289234	0.00166351	0.0821816	0.570529
9-HODE	295.228	4.736	-0.964211	0.325314	0.00305897	0.0888234	-0.362685	0.290946	0.212643	0.502253	-0.00558903	0.0014596	0.000130974	0.0198997
	297.241	4.588	-1.37797	0.490706	0.00501218	0.106184	-1.42661	0.438207	0.00114313	0.0497895	-0.000909697	0.00220619	0.680119	0.956337
	299.259	5.63017	-0.648534	0.376258	0.0848658	0.346597	0.108094	0.336286	0.747902	0.879502	-0.00636294	0.0016868	0.000164657	0.0198997
	299.259	5.81517	-1.10542	0.38037	0.00368299	0.0954978	-0.333927	0.340199	0.326386	0.604206	-0.00697643	0.00170601	4.42923e-05	0.0115751
	299.259	5.56233	-0.740612	0.330723	0.0251976	0.220053	-0.0270472	0.295684	0.927122	0.96146	-0.00624293	0.00148234	2.604e-05	0.0115751
	311.223	3.0525	1.4283	0.337101	2.32703e-05	0.00891347	1.20305	0.30125	6.65112e-05	0.0173816	0.00181183	0.0015176	0.232612	0.753271
	315.254	4.0145	0.842168	0.341975	0.0138416	0.155026	1.17454	0.30511	0.000120576	0.0204548	-0.00220861	0.00153664	0.150728	0.691056
	323.223	4.54483	1.18895	0.33551	0.000399976	0.0447973	1.13415	0.299658	0.000156542	0.0204548	0.000989346	0.00150944	0.512231	0.913968
	333.208	3.46567	1.39242	0.335536	3.41077e-05	0.00891347	1.35107	0.29962	6.73066e-06	0.00527684	0.000323673	0.00151071	0.830363	0.988531
12-HpETE	335.219	4.97033	0.817797	0.331972	0.0138113	0.155026	0.966324	0.296373	0.00112345	0.0497895	-0.00112233	0.00149204	0.451978	0.892102
15-HpETE	335.223	4.55717	0.917399	0.361187	0.011132	0.137973	1.16815	0.322352	0.000294641	0.0253828	-0.00137931	0.00162339	0.395585	0.852
LTB3 analog	337.239	4.5695	1.23114	0.327191	0.00017096	0.0268065	0.898368	0.292514	0.00214933	0.0648573	0.00261548	0.00147176	0.0756422	0.559467
LTB3	337.24	4.84083	0.724963	0.30642	0.018043	0.186128	0.942783	0.27349	0.000573433	0.0330689	-0.00132264	0.00137702	0.336868	0.800933
	341.27	4.71133	-1.09712	0.348987	0.00168291	0.077612	-0.2643	0.31221	0.39731	0.662771	-0.00651213	0.00156545	3.26484e-05	0.0115751
4-HDoHE	343.23	5.43283	-0.813333	0.325786	0.0125899	0.145154	-1.00581	0.290799	0.000549464	0.0330689	0.000718789	0.00146434	0.623556	0.943629
	349.203	1.184	0.914246	0.321676	0.00450879	0.103967	0.987814	0.287217	0.000590516	0.0330689	-0.000246551	0.00144632	0.864652	0.991582
	349.239	5.34958	1.18708	0.367377	0.00124471	0.0750657	1.18087	0.328083	0.00032376	0.0253828	-2.19864e-05	0.00165239	0.989385	0.999584
EPA	361.238	6.32083	-1.00798	0.31433	0.00135518	0.0758903	-1.06733	0.280639	0.000145417	0.0204548	-0.000434917	0.00141374	0.758379	0.971326
	367.21	3.36083	-1.22519	0.444305	0.00585558	0.106685	-0.254202	0.397365	0.522399	0.754256	-0.00787748	0.00199284	7.88296e-05	0.0154506
	375.22	3.59825	-1.90005	0.396215	1.69426e-06	0.0013283	-1.4166	0.354344	6.53269e-05	0.0173816	-0.00399158	0.00178412	0.0253342	0.355287
	377.234	2.4235	0.573888	0.338004	0.0896261	0.351334	1.06185	0.301533	0.000434874	0.0309947	-0.00369431	0.00151719	0.0149453	0.24622
	379.252	4.0145	1.22124	0.397527	0.0021429	0.0840016	1.17032	0.355066	0.000990867	0.0485525	0.0012664	0.00178759	0.478724	0.908859
Hydroxyoctadecanoic acid isomer 1	381.262	5.54383	-1.02893	0.403326	0.0107824	0.137973	-0.258795	0.36065	0.473066	0.728652	-0.00678992	0.00180916	0.000177676	0.0198997
	397.179	1.48617	1.66135	0.453386	0.0002519	0.0329149	1.46793	0.405064	0.000294509	0.0253828	0.00215444	0.00203982	0.290957	0.771828
	417.226	2.91683	0.936901	0.339854	0.00586951	0.106685	1.01952	0.30345	0.000788977	0.0412372	-0.000441142	0.00152793	0.772814	0.971326
