## Supplementary Table 3 for "Association of Eicosanoids and Lung Function in MESA Lung and Framingham Heart Studies"

### Sheet: Sheet1
Putative Metabolite ID	m/z	Retention time, min	mediation_pvalue	Mediation Effect	x_m_beta	x_m_se	x_m_pval	m_y_beta	m_y_se	m_y_pval	x_y_direct_beta	x_y_direct_se	x_y_direct_pval	x_y_total_beta	x_y_total_se	x_y_total_pval
Maresin 1	359.223	3.36083	0	0.0333778	-0.160861	0.0363992	1.02476e-05	-0.20152	0.0477524	2.44195e-05	0.905887	0.0947133	1.12723e-21	0.932118	0.0943242	4.97926e-23
	299.259	5.56233	0	0.0362067	0.247596	0.0365363	1.47206e-11	0.141394	0.0417529	0.000708073	0.897706	0.094995	3.38739e-21	0.932118	0.0943242	4.97926e-23
Hydroxyoctadecanoic acid isomer 1	381.262	5.54383	0.024	0.0255865	0.208669	0.0365555	1.2519e-08	0.115556	0.0436467	0.00810807	0.908913	0.0947937	8.95288e-22	0.932118	0.0943242	4.97926e-23
9-HODE	295.228	4.736	0.048	0.00896706	0.0850783	0.0363673	0.0193786	0.107971	0.0440906	0.0143316	0.923804	0.0944572	1.37027e-22	0.932118	0.0943242	4.97926e-23
	341.27	4.71133	0.028	0.0390009	0.419652	0.035628	2.411e-31	0.0852749	0.0430944	0.0478392	0.895544	0.0962395	1.33528e-20	0.932118	0.0943242	4.97926e-23
